# Plasma proteomics identifies early markers of endothelial and inflammatory activation associated with dengue disease severity in children

**DOI:** 10.64898/2026.03.15.26348146

**Authors:** Tatiana M. Shamorkina, Sofia Kalaidopoulou Nteak, Sokchea Lay, Ashwin Adrian Kallor, Sowath Ly, Veasna Duong, Albert J. R. Heck, Tineke Cantaert, Joost Snijder

**Author notes:** contributed equally, co-last, co-corresponding authors: Tineke Cantaert, Immunology Unit, Institut Pasteur du Cambodge, 1102 Phnom Penh, Cambodia., Joost Snijder, Bijvoet Centre for Biomolecular Research, Utrecht University, Utrecht, The Netherlands. These authors contributed equally to this work and share first authorship (Tatiana M. Shamorkina, Sofia Kalaidopoulou Nteak).

## Abstract

Dengue virus (DENV) is a major burden to global public health, affecting hundreds of millions annually. Children represent the major proportion of global dengue cases, ranging from asymptomatic or subclinical presentation to dengue fever (DF) and severe dengue hemorrhagic fever or shock syndrome (DHF/DSS). The factors that distinguish this range of disease severity are still poorly understood. To identify biomarkers of severity, we analyzed the plasma proteome of acute DENV infected children including both subclinical and hospitalized cases. Proteins associated with the acute-phase response, innate immune and lysosomal activation, and components of the coagulation cascade showed marked differences between hospitalized and subclinical cases during early infection. Longitudinal profiling demonstrated that endothelial dysfunction emerges early, with *PTX3* showing the strongest and most rapid upregulation in hospitalized patients, supporting its potential role as a marker of imminent vascular involvement. When comparing severe (DHF/DSS) and classical DF hospitalized cases, *CLEC11A* displayed the highest fold change at hospital admittance. We used machine-learning analysis to predict disease severity at the acute phase of infection, distinguishing subclinical from hospitalized cases and patients that develop classical dengue fever or severe disease based on the identified complement regulators and inflammatory markers. The panel of identified plasma proteins shed light on the mechanisms of dengue related disease progression and may provide a handle to predict disease severity based on blood markers present during the acute phase of infection.
