## Supplementary Data S2 for "Plasma proteomics identifies early markers of endothelial and inflammatory activation associated with dengue disease severity in children"

### Sheet: S2
contrast	Classification	estimate	SE	df	lower.CL	upper.CL	t.ratio	p.value	Genes	padj
AP - RP	hospitalized	0.101354	0.0220618	208.72	0.0442175	0.158491	4.5941	4.42762e-05	A1BG	0.000368968
AP - RP	hospitalized	1.52386	0.260385	213.016	0.849611	2.19811	5.85233	1.08393e-07	ADA2	1.33819e-06
AP - RP	hospitalized	1.54461	0.355367	219.322	0.624629	2.4646	4.34654	0.000123873	ADGRG6	0.000983118
AP - RP	hospitalized	1.9334	0.405642	216.364	0.883148	2.98365	4.76627	2.03675e-05	ADH4	0.000183491
AP - RP	hospitalized	0.372633	0.106423	209.545	0.0970229	0.648244	3.50144	0.00315071	ADIPOQ	0.0179018
AP - RP	hospitalized	-0.259704	0.0548642	207.588	-0.401801	-0.117608	-4.73358	2.41122e-05	AFM	0.000211511
AP - RP	hospitalized	0.123022	0.038826	205.826	0.0224576	0.223587	3.16856	0.00948782	AGT	0.0472031
AP - RP	hospitalized	-0.284828	0.0344062	206.351	-0.373943	-0.195712	-8.27838	6.15064e-14	AHSG	1.64256e-12
AP - RP	hospitalized	1.33287	0.321307	215.967	0.500958	2.16478	4.14827	0.000279791	ALDH1A1	0.00211963
AP - RP	hospitalized	1.30142	0.221298	213.167	0.728392	1.87445	5.88087	9.34045e-08	ALDOB	1.21304e-06
AP - RP	hospitalized	-0.107415	0.026293	208.576	-0.17551	-0.03932	-4.08532	0.000363422	AMBP	0.00269202
AP - RP	hospitalized	0.339413	0.0512391	206.31	0.206699	0.472127	6.6241	1.78492e-09	ANPEP	2.70442e-08
AP - RP	subclinical	0.530638	0.143048	225.057	0.160384	0.900892	3.70952	0.00148366	ANPEP	0.00939028
AP - RP	hospitalized	-0.994875	0.285697	214.868	-1.73462	-0.255135	-3.48227	0.00335098	ANTXR2	0.0188257
AP - RP	hospitalized	0.689007	0.0647147	212.628	0.521431	0.856583	10.6468	1.18461e-13	APCS	2.8205e-12
AP - RP	hospitalized	-0.768674	0.0748025	214.655	-0.962358	-0.57499	-10.276	2.08722e-14	APOA4	7.37761e-13
AP - RP	hospitalized	-0.849195	0.0957008	214.892	-1.09699	-0.601402	-8.87344	4.44089e-16	APOC1	2.33731e-14
AP - RP	hospitalized	-0.648964	0.108649	212.609	-0.930308	-0.367621	-5.97303	5.79259e-08	APOC2	7.82783e-07
AP - RP	hospitalized	-0.435361	0.120067	210.926	-0.746289	-0.124433	-3.626	0.00203259	APOC4	0.0121712
AP - RP	hospitalized	0.151673	0.041027	205.189	0.0454046	0.257942	3.69691	0.00158514	APOD	0.0098456
AP - RP	hospitalized	0.255333	0.0506892	207.437	0.12405	0.386617	5.03724	6.08951e-06	APOE	5.79953e-05
AP - RP	hospitalized	-0.807133	0.0550585	212.068	-0.949708	-0.664558	-14.6596	1.04361e-13	APOH	2.60902e-12
AP - RP	hospitalized	0.281036	0.0336862	206.377	0.193786	0.368286	8.34277	2.54241e-14	APOL1	7.70427e-13
AP - RP	hospitalized	-0.22778	0.0509362	212.392	-0.359679	-0.0958816	-4.47187	7.41475e-05	APOM	0.000602825
AP - RP	hospitalized	-1.17278	0.294406	217.129	-1.935	-0.410549	-3.98354	0.000534157	APP	0.00378834
AP - RP	hospitalized	-0.370327	0.0380953	208.319	-0.46899	-0.271665	-9.72107	1.9873e-14	AZGP1	7.36037e-13
AP - RP	hospitalized	0.766623	0.0571646	213.259	0.618601	0.914645	13.4108	0	B2M	0
AP - RP	hospitalized	0.194684	0.0499505	212.372	0.0653372	0.32403	3.89753	0.000747276	C1QA	0.00501528
AP - RP	hospitalized	0.175329	0.0370349	208.091	0.0794119	0.271246	4.73415	2.40184e-05	C1QC	0.000211511
AP - RP	hospitalized	0.216316	0.0350749	207.395	0.125472	0.307159	6.16725	2.1441e-08	C1R	3.063e-07
AP - RP	subclinical	0.336955	0.0974452	229.247	0.0847694	0.589141	3.45789	0.00360489	C1R	0.0198071
AP - RP	hospitalized	0.259779	0.0346618	209.024	0.170011	0.349547	7.49468	1.11117e-11	C1S	2.0203e-10
AP - RP	hospitalized	0.437279	0.0381456	213.379	0.338505	0.536053	11.4634	0	C2	0
AP - RP	hospitalized	0.222035	0.0289976	204.581	0.146923	0.297146	7.65699	4.54237e-12	C7	8.41179e-11
AP - RP	hospitalized	0.125429	0.031476	205.765	0.0439013	0.206956	3.9849	0.000539846	C8G	0.00380173
AP - RP	hospitalized	0.501462	0.0490662	207.672	0.374383	0.628541	10.2201	2.54241e-14	C9	7.70427e-13
AP - RP	hospitalized	-1.38876	0.357078	217.825	-2.31322	-0.464292	-3.88922	0.000765999	CADM1	0.00510666
AP - RP	hospitalized	-1.19998	0.34518	220.233	-2.09357	-0.306395	-3.47639	0.00340513	CCL14	0.0190231
AP - RP	hospitalized	0.343341	0.105967	211.48	0.0689308	0.617751	3.24007	0.00752865	CD109	0.0384115
AP - RP	hospitalized	0.957743	0.0647488	213.501	0.790084	1.1254	14.7917	0	CD14	0
AP - RP	subclinical	0.559883	0.175052	248.158	0.107107	1.01266	3.19838	0.00844376	CD14	0.0422188
AP - RP	hospitalized	0.667102	0.200441	214.132	0.148096	1.18611	3.32817	0.00563824	CD163	0.0293658
AP - RP	hospitalized	-0.791988	0.219579	216.21	-1.3605	-0.223472	-3.60685	0.002165	CD93	0.0128107
AP - RP	hospitalized	1.25083	0.35639	220.439	0.328233	2.17343	3.50973	0.00303405	CES1	0.0173374
AP - RP	hospitalized	-1.47998	0.281692	214.828	-2.20935	-0.750604	-5.25388	2.13266e-06	CETP	2.19994e-05
AP - RP	hospitalized	0.476154	0.0364708	207.978	0.381698	0.570611	13.0558	4.64073e-14	CFB	1.32592e-12
AP - RP	subclinical	0.326227	0.101061	231.382	0.0647007	0.587754	3.22801	0.00773836	CFB	0.039281
AP - RP	hospitalized	-0.174751	0.0214979	207.791	-0.230429	-0.119072	-8.12871	1.93623e-13	CFH	4.20919e-12
AP - RP	hospitalized	-0.492173	0.0630784	203.83	-0.655568	-0.328778	-7.80256	1.81688e-12	CFHR1	3.56251e-11
AP - RP	hospitalized	-0.273821	0.0445171	203.166	-0.389139	-0.158503	-6.15091	2.41094e-08	CFHR2	3.39569e-07
AP - RP	hospitalized	-1.51492	0.287917	212.239	-2.26048	-0.769362	-5.26167	2.07465e-06	CFHR3	2.18384e-05
AP - RP	hospitalized	-0.526014	0.126592	205.977	-0.853905	-0.198124	-4.15518	0.000276657	CFHR4	0.00211963
AP - RP	hospitalized	-0.462603	0.101555	211.187	-0.725591	-0.199615	-4.55518	5.20714e-05	CFHR5	0.000430342
AP - RP	hospitalized	-0.375612	0.057409	211.752	-0.524275	-0.226948	-6.54273	2.67803e-09	CFP	3.93828e-08
AP - RP	hospitalized	-1.58658	0.306548	214.025	-2.38034	-0.792829	-5.17564	3.10782e-06	CLC	3.12033e-05
AP - RP	hospitalized	1.36784	0.352933	220.009	0.454176	2.2815	3.87564	0.000804384	CLEC11A	0.00532705
AP - RP	hospitalized	-0.283291	0.0294655	209.422	-0.3596	-0.206982	-9.61431	1.92069e-14	CLEC3B	7.36037e-13
AP - RP	hospitalized	0.24247	0.0703607	203.771	0.0602108	0.424729	3.4461	0.00382758	CNDP1	0.0208021
AP - RP	hospitalized	-1.30863	0.377134	220.576	-2.28493	-0.332339	-3.46995	0.00348053	COL18A1	0.0192295
AP - RP	hospitalized	-0.577372	0.14362	203.74	-0.949399	-0.205344	-4.02013	0.000472498	COL1A1	0.00337498
AP - RP	hospitalized	1.59695	0.427894	220.117	0.489236	2.70467	3.73212	0.00137258	COL3A1	0.00879861
AP - RP	hospitalized	1.12415	0.317941	212.298	0.300843	1.94746	3.53572	0.00279066	COL6A1	0.016131
AP - RP	hospitalized	0.460179	0.0677694	211.536	0.284685	0.635672	6.79037	6.66217e-10	COLEC11	1.04096e-08
AP - RP	hospitalized	-1.04095	0.306872	216.009	-1.83549	-0.246419	-3.39214	0.00454957	CORO1C	0.0241999
AP - RP	hospitalized	0.110451	0.0265924	207.166	0.0415765	0.179325	4.15348	0.000277978	CP	0.00211963
AP - RP	hospitalized	-0.249805	0.0428695	212.686	-0.360814	-0.138796	-5.8271	1.23713e-07	CPB2	1.5087e-06
AP - RP	hospitalized	0.222307	0.0417713	210.714	0.114134	0.33048	5.322	1.56072e-06	CPN1	1.71507e-05
AP - RP	hospitalized	0.294333	0.0290718	209.97	0.219045	0.369621	10.1244	2.28706e-14	CPN2	7.37761e-13
AP - RP	hospitalized	-0.989316	0.283857	214.632	-1.7243	-0.254332	-3.48526	0.00331735	CR2	0.0187421
AP - RP	hospitalized	3.9888	0.345194	210.349	3.09485	4.88274	11.5552	3.57492e-14	CRP	1.05145e-12
AP - RP	hospitalized	-1.19703	0.33955	216.048	-2.07617	-0.317889	-3.52534	0.00288407	CSF1R	0.0165751
AP - RP	hospitalized	1.74617	0.365753	217.917	0.799245	2.69309	4.77417	1.9581e-05	CTSB	0.000178009
AP - RP	hospitalized	1.34618	0.139809	218.041	0.984221	1.70814	9.62872	1.13243e-14	CTSD	5.11668e-13
AP - RP	subclinical	1.51386	0.371024	256.941	0.554423	2.4733	4.08023	0.000348474	CTSD	0.00260055
AP - RP	hospitalized	2.01403	0.399319	217.86	0.980203	3.04785	5.04366	5.71102e-06	EEF2	5.49136e-05
AP - RP	hospitalized	-0.87734	0.262006	213.788	-1.55577	-0.198914	-3.34855	0.00527152	EHD3	0.0278916
AP - RP	hospitalized	-1.17551	0.223818	216.964	-1.75499	-0.596037	-5.2521	2.13395e-06	EPX	2.19994e-05
AP - RP	hospitalized	2.14633	0.529175	220.368	0.776435	3.51623	4.056	0.000400864	ERAP1	0.00290481
AP - RP	hospitalized	-1.24041	0.373155	220.576	-2.2064	-0.274411	-3.3241	0.00569023	EXTL2	0.029483
AP - RP	hospitalized	-0.216383	0.0296163	208.851	-0.293084	-0.139682	-7.30622	3.43016e-11	F13B	5.91406e-10
AP - RP	hospitalized	0.418105	0.0435156	213.654	0.305428	0.530783	9.60818	0	F5	0
AP - RP	hospitalized	-0.267482	0.0684175	204.419	-0.444703	-0.0902605	-3.90955	0.000721536	FCN3	0.00487524
AP - RP	hospitalized	0.224603	0.0460457	207.633	0.105346	0.343859	4.87783	1.26373e-05	FETUB	0.000117012
AP - RP	hospitalized	-1.27939	0.341657	218.654	-2.16391	-0.394877	-3.74467	0.00131281	FGFBP2	0.00846975
AP - RP	hospitalized	2.31499	0.289444	215.301	1.56556	3.06442	7.99807	4.69513e-13	FGL1	9.78153e-12
AP - RP	hospitalized	-0.965174	0.305722	218.67	-1.75666	-0.17369	-3.15703	0.00976734	FHL1	0.048027
AP - RP	hospitalized	-0.728538	0.23085	219.54	-1.32617	-0.130911	-3.1559	0.00979751	FLT4	0.048027
AP - RP	hospitalized	0.997428	0.17023	213.042	0.556632	1.43822	5.85931	1.04529e-07	FUCA1	1.30662e-06
AP - RP	hospitalized	0.122491	0.0199832	208.651	0.0707371	0.174245	6.12968	2.59668e-08	GC	3.60651e-07
AP - RP	hospitalized	0.384817	0.0849989	214.547	0.164732	0.604903	4.52732	5.82525e-05	GGH	0.00047748
AP - RP	subclinical	0.76247	0.228789	250.531	0.170741	1.3542	3.33264	0.00543788	GGH	0.0284706
AP - RP	hospitalized	2.64717	0.302965	220.329	1.86287	3.43147	8.73753	1.42997e-13	GOLM1	3.32551e-12
AP - RP	hospitalized	1.53402	0.355679	216.078	0.613123	2.45492	4.31294	0.000143217	GOT1	0.0011277
AP - RP	hospitalized	-1.39889	0.351622	216.378	-2.30928	-0.488503	-3.97839	0.000545439	GP6	0.00381426
AP - RP	hospitalized	0.495048	0.0413951	208.653	0.387841	0.602255	11.9591	1.17684e-14	GPX3	5.11668e-13
AP - RP	hospitalized	1.03711	0.315051	220.095	0.221513	1.8527	3.29187	0.00632872	GRN	0.032455
AP - RP	hospitalized	0.243613	0.0684316	208.661	0.0663852	0.420841	3.55995	0.00257246	GSR	0.0150436
AP - RP	hospitalized	0.55286	0.119604	215.156	0.243179	0.862542	4.62242	3.85537e-05	GSTO1	0.000326726
AP - RP	hospitalized	2.35182	0.397262	220.576	1.32342	3.38022	5.92008	7.30408e-08	H4C1	9.73877e-07
AP - RP	hospitalized	0.274687	0.0409375	214.507	0.168688	0.380686	6.70991	1.02344e-09	HABP2	1.57453e-08
AP - RP	hospitalized	1.30922	0.369495	218.446	0.352632	2.26581	3.54328	0.00270364	HNRNPA2B1	0.0157189
AP - RP	hospitalized	0.850648	0.129818	206.76	0.514412	1.18688	6.5526	2.64584e-09	HP	3.93828e-08
AP - RP	hospitalized	-0.255378	0.0480662	203.41	-0.379889	-0.130868	-5.31306	1.68013e-06	HPR	1.82623e-05
AP - RP	hospitalized	-0.652475	0.0536929	207.756	-0.791537	-0.513414	-12.152	0	HRG	0
AP - RP	hospitalized	0.930017	0.23583	220.493	0.319516	1.54052	3.94359	0.000620434	HSP90AA1	0.00427886
AP - RP	hospitalized	1.4892	0.388699	216.981	0.482841	2.49557	3.83125	0.000953996	HSP90AB1	0.00623527
AP - RP	hospitalized	0.702621	0.0733125	215.539	0.512802	0.892441	9.58392	0	HSP90B1	0
AP - RP	subclinical	0.654994	0.196519	252.585	0.146754	1.16323	3.33298	0.00542606	HSP90B1	0.0284706
AP - RP	hospitalized	1.58072	0.357288	218.434	0.655727	2.50571	4.42421	8.96123e-05	HTRA1	0.00072268
AP - RP	hospitalized	1.72061	0.36254	217.245	0.781989	2.65924	4.746	2.22448e-05	IDH1	0.000198614
AP - RP	hospitalized	-1.00949	0.294657	209.866	-1.77258	-0.24641	-3.42599	0.00407729	IGF1	0.0218037
AP - RP	hospitalized	-0.195714	0.0530099	206.044	-0.333016	-0.0584119	-3.69203	0.00161187	IGFBP3	0.00994979
AP - RP	hospitalized	1.03972	0.330128	219.215	0.185069	1.89437	3.14944	0.0100003	IGFBP4	0.0487817
AP - RP	hospitalized	-1.62828	0.330023	213.045	-2.48285	-0.77371	-4.93383	9.632e-06	IGFBP5	9.00187e-05
AP - RP	hospitalized	-1.52777	0.306669	218.125	-2.32172	-0.73382	-4.98182	7.60566e-06	ILK	7.17515e-05
AP - RP	hospitalized	-1.01821	0.277554	214.051	-1.73689	-0.299531	-3.66851	0.00174003	ITGA2	0.0106099
AP - RP	hospitalized	-0.484239	0.0358802	208.224	-0.577165	-0.391313	-13.496	4.10783e-15	ITIH1	2.05391e-13
AP - RP	hospitalized	-0.437764	0.0411132	210.434	-0.544234	-0.331294	-10.6478	4.95159e-14	ITIH2	1.37544e-12
AP - RP	hospitalized	0.293	0.0505857	209.675	0.161995	0.424004	5.79215	1.50576e-07	ITIH3	1.79258e-06
AP - RP	hospitalized	0.140194	0.0301673	207.138	0.0620602	0.218327	4.64721	3.52897e-05	ITIH4	0.000304221
AP - RP	hospitalized	1.69802	0.400938	219.068	0.660048	2.73599	4.23512	0.000196065	ITLN1	0.00151989
AP - RP	hospitalized	-0.302023	0.0279387	205.905	-0.374388	-0.229658	-10.8102	2.25375e-14	KLKB1	7.37761e-13
AP - RP	hospitalized	1.85399	0.319059	218.171	1.02796	2.68001	5.8108	1.30668e-07	LAP3	1.57431e-06
AP - RP	hospitalized	1.18264	0.128239	216.116	0.850608	1.51467	9.22211	0	LBP	0
AP - RP	hospitalized	-0.181254	0.0350101	210.873	-0.271918	-0.0905911	-5.1772	3.12033e-06	LCAT	3.12033e-05
AP - RP	hospitalized	0.905847	0.0883337	212.788	0.677112	1.13458	10.2548	0	LCP1	0
AP - RP	hospitalized	0.453364	0.0843784	215.98	0.234896	0.671832	5.37299	1.19243e-06	LDHA	1.33981e-05
AP - RP	hospitalized	0.903663	0.0669241	206.474	0.730324	1.077	13.5028	0	LGALS3BP	0
AP - RP	hospitalized	-1.22148	0.336914	220.576	-2.09366	-0.349306	-3.6255	0.00201783	LGALSL	0.0121556
AP - RP	hospitalized	2.76946	0.275415	211.156	2.05625	3.48268	10.0556	6.37268e-14	LILRA3	1.64256e-12
AP - RP	hospitalized	-1.06794	0.332757	220.576	-1.92935	-0.206519	-3.20935	0.00826415	LIMS1	0.0417381
AP - RP	hospitalized	0.803701	0.0582886	210.1	0.65275	0.954651	13.7883	0	LRG1	0
AP - RP	hospitalized	-0.400748	0.0471656	206.415	-0.52291	-0.278585	-8.49661	0	LUM	0
AP - RP	hospitalized	-1.02077	0.2648	220.576	-1.70627	-0.335277	-3.85487	0.000869426	MMRN2	0.00571991
AP - RP	hospitalized	0.643557	0.187589	215.008	0.157844	1.12927	3.43067	0.00399718	MPO	0.0214902
AP - RP	hospitalized	0.465723	0.127176	217.984	0.136469	0.794976	3.66203	0.00177428	MSN	0.0107532
AP - RP	hospitalized	2.26328	0.373121	217.053	1.29725	3.22931	6.0658	3.45405e-08	NAGK	4.73157e-07
AP - RP	hospitalized	0.541079	0.0792237	210.236	0.335913	0.746244	6.82976	5.39027e-10	NCAM1	8.55598e-09
AP - RP	hospitalized	1.19459	0.137797	217.269	0.837831	1.55135	8.6692	1.17573e-13	NID1	2.8205e-12
AP - RP	hospitalized	2.9083	0.405919	218.596	1.85742	3.95919	7.16474	7.06876e-11	NUCB1	1.19809e-09
AP - RP	hospitalized	1.04814	0.132908	213.809	0.703998	1.39229	7.88622	9.32809e-13	OAF	1.86562e-11
AP - RP	hospitalized	-1.26066	0.339921	220.576	-2.14062	-0.380697	-3.70868	0.00149464	OIT3	0.00940026
AP - RP	hospitalized	0.536132	0.130501	208.574	0.198152	0.874111	4.10826	0.000331941	OMD	0.0024958
AP - RP	hospitalized	0.640387	0.0457191	210.681	0.52199	0.758783	14.007	0	ORM1	0
AP - RP	subclinical	0.394944	0.125148	240.48	0.0711751	0.718713	3.15581	0.0097019	ORM1	0.048027
AP - RP	hospitalized	0.554377	0.0450111	206.439	0.437794	0.670959	12.3164	0	ORM2	0
AP - RP	hospitalized	1.27106	0.216655	220.576	0.710196	1.83192	5.86672	9.65296e-08	PCSK9	1.23756e-06
AP - RP	hospitalized	-0.526169	0.0685292	212.933	-0.70362	-0.348717	-7.67802	3.53029e-12	PCYOX1	6.78901e-11
AP - RP	hospitalized	0.464474	0.0986194	218.543	0.209158	0.719791	4.70976	2.60469e-05	PEPD	0.000226495
AP - RP	hospitalized	-0.363011	0.0433521	208.995	-0.475286	-0.250737	-8.37356	2.19824e-14	PGLYRP2	7.37761e-13
AP - RP	hospitalized	-0.801371	0.172648	210.911	-1.24846	-0.354277	-4.64165	3.58132e-05	PI16	0.000306096
AP - RP	hospitalized	0.526874	0.0715017	205.487	0.341672	0.712077	7.36869	2.48771e-11	PIGR	4.3644e-10
AP - RP	hospitalized	-0.119024	0.0302509	210.85	-0.197363	-0.0406852	-3.93456	0.000650276	PLG	0.00445395
AP - RP	hospitalized	-0.45934	0.112758	214.252	-0.751305	-0.167374	-4.07366	0.000377217	PLTP	0.00277366
AP - RP	hospitalized	1.06844	0.204846	211.062	0.537963	1.59891	5.21579	2.59549e-06	POSTN	2.64846e-05
AP - RP	hospitalized	0.372805	0.0532569	212.267	0.234897	0.510714	7.00014	1.98263e-10	PRG4	3.30439e-09
AP - RP	subclinical	0.463735	0.14474	245.076	0.0893288	0.838141	3.20391	0.00830673	PRG4	0.0417424
AP - RP	hospitalized	1.59818	0.348155	216.986	0.696793	2.49958	4.59044	4.41239e-05	PSAP	0.000368968
AP - RP	hospitalized	2.14797	0.342373	213.972	1.26145	3.03449	6.27378	1.1536e-08	PSMA1	1.67189e-07
AP - RP	hospitalized	1.07504	0.286726	219.736	0.332761	1.81731	3.74935	0.00128894	PSMA3	0.00836975
AP - RP	hospitalized	1.89919	0.331201	215.958	1.04166	2.75671	5.73423	1.95915e-07	PSMA4	2.30488e-06
AP - RP	hospitalized	1.85186	0.36305	218.691	0.911961	2.79176	5.10083	4.35656e-06	PSMA5	4.27114e-05
AP - RP	hospitalized	1.7113	0.336172	215.343	0.840881	2.58172	5.09055	4.62321e-06	PSMA6	4.48855e-05
AP - RP	hospitalized	2.20976	0.373515	216.112	1.24268	3.17684	5.91612	7.64454e-08	PSMA7	1.00586e-06
AP - RP	hospitalized	1.46166	0.343976	217.831	0.571111	2.3522	4.24929	0.000185433	PSMB1	0.00144869
AP - RP	hospitalized	1.17782	0.356808	219.656	0.254114	2.10153	3.30099	0.00614387	PSME1	0.0316694
AP - RP	hospitalized	1.11789	0.300966	217.636	0.33869	1.89709	3.71433	0.00146845	PTPRK	0.00935319
AP - RP	hospitalized	2.05995	0.366024	217.844	1.11232	3.00757	5.62791	3.33274e-07	PTX3	3.87528e-06
AP - RP	hospitalized	0.850599	0.123421	216.545	0.531051	1.17015	6.89187	3.5514e-10	PVR	5.72806e-09
AP - RP	hospitalized	0.202917	0.0503791	215.435	0.0724751	0.333358	4.02779	0.000450795	QSOX1	0.00324313
AP - RP	hospitalized	-0.313505	0.0607849	210.437	-0.470918	-0.156091	-5.15761	3.4291e-06	RBP4	3.39515e-05
AP - RP	hospitalized	-1.51889	0.348339	217.948	-2.42073	-0.617054	-4.36038	0.000117228	RSU1	0.000937826
AP - RP	hospitalized	3.80898	0.391952	213.65	2.79408	4.82389	9.71799	1.45439e-14	SAA1	6.05997e-13
AP - RP	hospitalized	4.89819	0.431269	213.388	3.78147	6.01492	11.3576	0	SAA2	0
AP - RP	hospitalized	0.176141	0.0448904	209.999	0.059887	0.292394	3.92379	0.000678338	SAA4	0.00461455
AP - RP	hospitalized	-0.484714	0.0610785	212.517	-0.642875	-0.326553	-7.93593	6.12066e-13	SELENOP	1.24911e-11
AP - RP	hospitalized	0.559046	0.055684	207.277	0.414824	0.703267	10.0396	0	SELL	0
AP - RP	hospitalized	0.217907	0.0256541	210.574	0.151472	0.284343	8.49407	1.46327e-13	SERPINA1	3.32562e-12
AP - RP	subclinical	0.240857	0.0702552	240.167	0.0590991	0.422615	3.42831	0.00396068	SERPINA1	0.0214091
AP - RP	hospitalized	0.571885	0.0438279	208.342	0.458375	0.685394	13.0484	0	SERPINA10	0
AP - RP	hospitalized	0.823636	0.0549303	211.865	0.681392	0.96588	14.9942	6.40599e-14	SERPINA3	1.64256e-12
AP - RP	hospitalized	-0.184768	0.0535946	211.645	-0.323554	-0.0459813	-3.44751	0.00378453	SERPINA4	0.0206805
AP - RP	hospitalized	0.260189	0.0320067	205.325	0.177285	0.343092	8.12921	2.94653e-13	SERPINA7	6.26922e-12
AP - RP	hospitalized	-0.194699	0.0362409	208.266	-0.288559	-0.100839	-5.37236	1.23511e-06	SERPIND1	1.37235e-05
AP - RP	hospitalized	0.189943	0.0352513	213.076	0.0986628	0.281224	5.38826	1.11995e-06	SERPINF2	1.27267e-05
AP - RP	hospitalized	0.566226	0.0595473	210.076	0.412015	0.720436	9.50884	1.76525e-14	SERPING1	7.06102e-13
AP - RP	hospitalized	-0.709395	0.197328	214.528	-1.22033	-0.198457	-3.595	0.00226142	SH3BGRL3	0.0133025
AP - RP	hospitalized	-1.34451	0.387224	220.576	-2.34693	-0.342098	-3.47219	0.00345382	SNED1	0.0191879
AP - RP	hospitalized	-0.680114	0.116008	213.965	-0.980497	-0.379731	-5.86265	1.02204e-07	SPARC	1.29372e-06
AP - RP	hospitalized	-1.79171	0.320692	216.778	-2.62201	-0.96142	-5.58702	4.11537e-07	TGFB1	4.73031e-06
AP - RP	hospitalized	0.30418	0.0345228	208.706	0.214771	0.393588	8.81097	0	TGFBI	0
AP - RP	hospitalized	1.04055	0.283142	213.856	0.307398	1.77371	3.67501	0.00170003	TKFC	0.0104297
AP - RP	hospitalized	0.955108	0.180906	218.531	0.486758	1.42346	5.27957	1.85863e-06	TKT	1.99853e-05
AP - RP	hospitalized	0.984745	0.272106	216.607	0.28024	1.68925	3.61898	0.00207282	TNC	0.0123382
AP - RP	hospitalized	-0.552779	0.0721779	211.648	-0.739688	-0.36587	-7.65857	3.93241e-12	TTR	7.41964e-11
AP - RP	hospitalized	1.79348	0.37018	219.631	0.835156	2.7518	4.84489	1.41753e-05	TYMP	0.000130049
AP - RP	hospitalized	2.00427	0.380618	218.398	1.01889	2.98966	5.26585	1.98682e-06	UGP2	2.11363e-05
AP - RP	hospitalized	-1.36181	0.344323	218.311	-2.25323	-0.470381	-3.95503	0.000595352	VASP	0.00413439
AP - RP	hospitalized	1.26337	0.103578	214.265	0.995173	1.53157	12.1972	0	VCAM1	0
AP - RP	subclinical	1.03003	0.279113	249.932	0.308137	1.75193	3.69039	0.00155799	VCAM1	0.00973743
AP - RP	hospitalized	3.09989	0.419017	214.463	2.01494	4.18485	7.39802	1.85231e-11	VCAN	3.30769e-10
AP - RP	hospitalized	0.268447	0.0329285	210.788	0.183174	0.35372	8.15242	1.52212e-13	VTN	3.38248e-12
AP - RP	hospitalized	1.13306	0.0798374	207.494	0.926286	1.33984	14.1921	8.99281e-15	VWF	4.28229e-13
AP - RP	hospitalized	2.5449	0.364452	217.787	1.60134	3.48846	6.98281	2.07133e-10	WARS1	3.39562e-09
AP - RP	hospitalized	0.686419	0.168992	216.131	0.248877	1.12396	4.06185	0.000394088	YWHAE	0.00287655
