## Supplementary Data S3 for "Plasma proteomics identifies early markers of endothelial and inflammatory activation associated with dengue disease severity in children"

### Sheet: S3
contrast	estimate	SE	df	lower.CL	upper.CL	t.ratio	p.value	Genes	padj	Group
hospitalized - subclinical	-0.179619	0.053416	71	-0.286128	-0.0731106	-3.36264	0.00124677	AMBP	0.0346324	AP
hospitalized - subclinical	-0.586641	0.110531	71	-0.807033	-0.366248	-5.30748	1.20906e-06	APOH	0.000604531	AP
hospitalized - subclinical	-0.306911	0.0780566	71	-0.462552	-0.151271	-3.93191	0.000193774	AZGP1	0.0107652	AP
hospitalized - subclinical	0.45259	0.109066	71	0.235118	0.670062	4.14968	9.11571e-05	B2M	0.00759642	AP
hospitalized - subclinical	0.579515	0.118171	71	0.343889	0.815142	4.90404	5.74822e-06	CD14	0.00143706	AP
hospitalized - subclinical	0.341857	0.0718022	71	0.198687	0.485026	4.76109	9.86403e-06	CFB	0.001644	AP
hospitalized - subclinical	-0.505075	0.124178	71	-0.752678	-0.257472	-4.06736	0.00012153	CFP	0.00868073	AP
hospitalized - subclinical	-0.251002	0.0689911	71	-0.388566	-0.113437	-3.63818	0.000517026	F13B	0.0181427	AP
hospitalized - subclinical	1.42031	0.359665	71	0.703154	2.13746	3.94897	0.000182802	GOLM1	0.0107652	AP
hospitalized - subclinical	-0.435626	0.123227	71	-0.681332	-0.189919	-3.53516	0.000721937	HRG	0.0212335	AP
hospitalized - subclinical	-0.27265	0.0835167	71	-0.439178	-0.106122	-3.26462	0.00168824	ITIH2	0.042206	AP
hospitalized - subclinical	0.856962	0.233665	71	0.391048	1.32288	3.66749	0.000469701	LBP	0.0180654	AP
hospitalized - subclinical	0.517167	0.154751	71	0.208602	0.825732	3.34193	0.00132984	LCP1	0.0349958	AP
hospitalized - subclinical	0.746452	0.160335	71	0.426753	1.06615	4.65557	1.46277e-05	LGALS3BP	0.00182847	AP
hospitalized - subclinical	0.433602	0.135377	71	0.163668	0.703535	3.20292	0.00203737	NCAM1	0.0463039	AP
hospitalized - subclinical	0.281731	0.0796697	71	0.122874	0.440587	3.53624	0.000719445	ORM1	0.0212335	AP
hospitalized - subclinical	0.712074	0.22106	71	0.271292	1.15286	3.22117	0.00192761	PCSK9	0.0458956	AP
hospitalized - subclinical	0.467809	0.125133	71	0.2183	0.717318	3.73848	0.000371579	PVR	0.0154824	AP
hospitalized - subclinical	0.413059	0.0994923	71	0.214677	0.611441	4.15167	9.05223e-05	SERPINA3	0.00759642	AP
hospitalized - subclinical	0.250597	0.0691792	71	0.112658	0.388537	3.62243	0.000544282	SERPINF2	0.0181427	AP
hospitalized - subclinical	0.543806	0.142106	71	0.260454	0.827158	3.82675	0.000276695	SERPING1	0.0138347	AP
hospitalized - subclinical	2.14441	0.566927	71	1.01399	3.27483	3.78251	0.000320911	WARS1	0.0145869	AP
hospitalized - subclinical	0.547316	0.154055	66	0.239736	0.854896	3.55274	0.000709633	APOE	0.029568	CP
hospitalized - subclinical	0.333093	0.0963212	66	0.140781	0.525404	3.45814	0.000957053	C2	0.0319018	CP
hospitalized - subclinical	0.679892	0.176871	66	0.326757	1.03303	3.84399	0.000274775	CD14	0.0124898	CP
hospitalized - subclinical	3.65169	0.936169	66	1.78257	5.52082	3.90068	0.000227385	CKM	0.0124898	CP
hospitalized - subclinical	1.09994	0.26779	66	0.565283	1.63461	4.10748	0.000112602	CNDP1	0.00804303	CP
hospitalized - subclinical	0.880974	0.211556	66	0.458589	1.30336	4.16425	9.2548e-05	COLEC11	0.00771234	CP
hospitalized - subclinical	1.63023	0.499443	66	0.63306	2.6274	3.2641	0.00174192	COMP	0.0395891	CP
hospitalized - subclinical	2.50273	0.760241	66	0.984858	4.0206	3.29202	0.00160008	CRP	0.03858	CP
hospitalized - subclinical	0.903479	0.211973	66	0.480262	1.3267	4.26224	6.57671e-05	ENPP2	0.00657671	CP
hospitalized - subclinical	0.336221	0.101918	66	0.132735	0.539707	3.29893	0.00156668	F5	0.03858	CP
hospitalized - subclinical	-1.70491	0.510847	66	-2.72485	-0.684971	-3.33742	0.00139245	FHL1	0.03858	CP
hospitalized - subclinical	2.22381	0.700121	66	0.825976	3.62165	3.17633	0.00226856	IGFBP4	0.0472617	CP
hospitalized - subclinical	0.423155	0.120312	66	0.182945	0.663366	3.51716	0.000794564	ITIH3	0.0305602	CP
hospitalized - subclinical	-1.73384	0.500721	66	-2.73357	-0.734121	-3.46269	0.000943482	LGALSL	0.0319018	CP
hospitalized - subclinical	-2.41668	0.614805	66	-3.64418	-1.18919	-3.93081	0.000205492	LIMS1	0.0124898	CP
hospitalized - subclinical	0.876221	0.195636	66	0.485621	1.26682	4.47882	3.05003e-05	NID1	0.00511369	CP
hospitalized - subclinical	2.02151	0.525844	66	0.971634	3.0714	3.84433	0.000274471	NUCB1	0.0124898	CP
hospitalized - subclinical	2.47952	0.7871	66	0.908022	4.05101	3.15019	0.00245214	PTX3	0.0490428	CP
hospitalized - subclinical	-2.89141	0.879412	66	-4.64721	-1.13561	-3.28789	0.00162036	RSU1	0.03858	CP
hospitalized - subclinical	3.66235	0.851395	66	1.96248	5.36221	4.30158	5.72766e-05	SAA2	0.00657671	CP
hospitalized - subclinical	0.464091	0.135723	66	0.193111	0.735072	3.41939	0.00108037	SERPINA3	0.0337616	CP
hospitalized - subclinical	0.723348	0.108612	66	0.506497	0.940198	6.65995	6.48979e-09	SERPING1	3.2449e-06	CP
hospitalized - subclinical	0.439203	0.136343	66	0.166985	0.71142	3.22131	0.00198239	SLC3A2	0.0430955	CP
hospitalized - subclinical	0.70389	0.157218	66	0.389995	1.01779	4.47717	3.06821e-05	VCAM1	0.00511369	CP
hospitalized - subclinical	2.33559	0.687809	66	0.962338	3.70885	3.3957	0.001163	VCAN	0.034206	CP
