## Supplementary Data S4 for "Plasma proteomics identifies early markers of endothelial and inflammatory activation associated with dengue disease severity in children"

### Sheet: S4
contrast	estimate	SE	df	lower.CL	upper.CL	t.ratio	p.value	Genes	padj
DF - (DHF/DSS)	-0.373274	0.132142	56	-0.637987	-0.108561	-2.82479	0.00654353	APOE	0.251674
DF - (DHF/DSS)	-1.49495	0.414919	56	-2.32613	-0.663768	-3.603	0.000669036	CCT2	0.0769929
DF - (DHF/DSS)	-1.56822	0.468455	56	-2.50664	-0.629789	-3.34764	0.0014618	CCT3	0.121817
DF - (DHF/DSS)	-1.77764	0.606817	56	-2.99324	-0.562045	-2.92946	0.00490441	CDC42	0.227764
DF - (DHF/DSS)	0.314162	0.117362	56	0.0790582	0.549265	2.67687	0.00973063	CFP	0.258132
DF - (DHF/DSS)	-2.42882	0.647915	56	-3.72675	-1.13089	-3.74868	0.000422779	CLEC11A	0.0769929
DF - (DHF/DSS)	-0.357713	0.100543	56	-0.559124	-0.156301	-3.55782	0.000769929	COLEC11	0.0769929
DF - (DHF/DSS)	-0.234734	0.0864673	56	-0.407948	-0.0615189	-2.71471	0.00880197	CPB2	0.258132
DF - (DHF/DSS)	-2.24509	0.619788	56	-3.48667	-1.0035	-3.62234	0.000629806	CYCS	0.0769929
DF - (DHF/DSS)	1.44566	0.439643	56	0.564952	2.32637	3.28827	0.00174536	FCN2	0.124668
DF - (DHF/DSS)	-2.02826	0.641427	56	-3.31319	-0.743326	-3.1621	0.00252914	HNRNPA2B1	0.158071
DF - (DHF/DSS)	0.322092	0.115648	56	0.090421	0.553763	2.7851	0.00728757	IGHA1	0.258132
DF - (DHF/DSS)	-0.402357	0.138223	56	-0.679252	-0.125462	-2.91092	0.00516372	LCP1	0.227764
DF - (DHF/DSS)	-1.49878	0.549722	56	-2.6	-0.397554	-2.72643	0.00853126	PSMB8	0.258132
DF - (DHF/DSS)	-1.68769	0.583906	56	-2.85739	-0.517983	-2.89034	0.00546635	PTPRK	0.227764
DF - (DHF/DSS)	2.01868	0.523496	56	0.969988	3.06737	3.85614	0.000299629	SAA1	0.0769929
DF - (DHF/DSS)	-1.98872	0.673499	56	-3.3379	-0.639544	-2.95283	0.00459486	TXNDC5	0.227764
DF - (DHF/DSS)	-1.70396	0.633087	56	-2.97219	-0.435732	-2.69151	0.00936128	UGP2	0.258132
